# Activity-Induced Changes in Pain and Knee Range of Motion in Adults With Knee Osteoarthritis

**DOI:** 10.64898/2026.05.04.26352365

**Authors:** Julien A. Mihy, Mayumi Wagatsuma, Elisa S. Arch, Katie A. Butera, Stephen M. Cain, Jocelyn F. Hafer

## Abstract

**Background:** Pain with movement is common in adults with knee osteoarthritis (OA), but the effect of movement-evoked pain on gait is not well understood. This relationship is vital to understand as gait mechanics are associated with OA initiation and progression. Our current understanding of acute changes in pain and gait stems from extended bouts of walking, however these bouts likely don’t represent real-world behavior. Therefore, understanding how gait changes with shorter, more intense bouts of activity may provide valuable insight into the pain experience.

**Methods:** Adults with (n=19) and without (n=19) knee OA wore inertial measurement units (IMUs) while completing bouts of walking before and after two bouts of stair navigation (two flights). We tested whether pain and gait (speed, stride length, and lower extremity joint ranges of motion (ROM)) changed differently between adults with and without knee OA in response to multiple bouts of stair activity.

**Findings:** There were no significant interactions between group and stair bouts for any variable. When stratifying the OA group by those who did and did not experience pain, those who experienced a change in pain also had a greater change in early stance knee ROM in response to bouts of stairs.

**Interpretation:** The observed changes suggest that knee kinematics may be more sensitive to acute changes in pain than gait speed or stride length. These differences were detectable using IMUs and therefore our results support the use of IMUs to measure concurrent pain and gait mechanics in less controlled and real-world settings.
