## Supplement Table 1 for "Activity-Induced Changes in Pain and Knee Range of Motion in Adults With Knee Osteoarthritis"

### Sheet: Sheet1
Participant #	Group	Stair	Time	Pain	Stride Velocity (m/s)	Stride Length (m)	Hip Angle (°)	Knee Angle (°)	Knee Early Stance Angle (°)	Ankle Angle (°)
1	Healthy	1	Pre	2	1.44086	1.21044	37.5103	70.1814	18.7183	30.5567
1	Healthy	1	Post	2	1.44585	1.21971	37.5254	72.4832	20.7007	32.887
1	Healthy	2	Pre	1	1.40403	1.19664	37.6342	71.2794	18.2431	32.1887
1	Healthy	2	Post	3	1.42266	1.19815	36.9483	71.2549	20.4794	32.9527
2	Healthy	1	Pre	0	1.47518	1.57032	48.7193	56.3913	17.1755	41.9894
2	Healthy	1	Post	0	1.4243	1.54618	48.0034	56.4819	17.5669	43.5248
2	Healthy	2	Pre	0	1.56397	1.60864	48.9059	57.1653	17.0361	42.4713
2	Healthy	2	Post	0	1.43935	1.55128	46.8086	58.2723	16.7508	44.6406
3	Healthy	1	Pre	0	1.52157	1.42142	46.6666	63.9688	16.1974	36.7165
3	Healthy	1	Post	0	1.56851	1.43443	47.647	65.7218	15.0909	37.1835
3	Healthy	2	Pre	0	1.71561	1.50692	52.1467	64.0381	19.536	38.4573
3	Healthy	2	Post	0	1.66513	1.49282	51.148	65.0432	17.6336	38.2557
4	Healthy	1	Pre	0	1.50857	1.5906	47.1212	58.1337	11.6506	39.4086
4	Healthy	1	Post	0	1.5488	1.61246	47.6871	58.0289	12.5476	39.1685
4	Healthy	2	Pre	0	1.49592	1.58445	47.604	56.9497	11.7103	38.6438
4	Healthy	2	Post	0	1.44425	1.56974	45.183	56.8995	10.855	41.1114
5	Knee OA	1	Pre	6	1.37761	1.33803	43.014	53.1268	10.4689	44.9414
5	Knee OA	1	Post	7	1.34893	1.337	42.9464	53.7172	12.4001	43.7541
5	Knee OA	2	Pre	4	1.43869	1.38511	45.7159	54.5158	11.5154	48.3089
5	Knee OA	2	Post	7	1.31952	1.33636	43.6743	52.5591	11.3877	46.0501
6	Healthy	1	Pre	0	1.37674	1.36474	42.6459	69.453	9.14301	35.6439
6	Healthy	1	Post	0	1.32655	1.35273	42.6206	69.4541	8.44829	36.7217
6	Healthy	2	Pre	0	1.32029	1.34671	41.805	68.628	8.9342	36.0679
6	Healthy	2	Post	0	1.27634	1.32992	43.24	68.6743	8.42218	36.1312
7	Knee OA	1	Pre	3	1.43504	1.44892	43.797	65.2299	7.19258	39.442
7	Knee OA	1	Post	3	1.37457	1.41988	42.2982	66.93	6.70027	37.6076
7	Knee OA	2	Pre	2	1.38446	1.41809	42.0729	65.6988	5.38476	39.0213
7	Knee OA	2	Post	3	1.3374	1.40978	41.527	66.7591	7.35206	38.7911
8	Healthy	1	Pre	0	1.28531	1.36719	43.8489	68.6999	14.7483	39.2487
8	Healthy	1	Post	0	1.18326	1.29633	42.0725	68.7452	13.9207	39.2447
8	Healthy	2	Pre	0	1.15565	1.24822	40.9605	67.4588	13.1389	38.1604
8	Healthy	2	Post	0	1.13025	1.22999	39.1886	68.5949	13.7026	39.8273
9	Healthy	1	Pre	1	1.41802	1.41831	39.35	61.3398	17.1721	45.4679
9	Healthy	1	Post	0	1.49929	1.48809	43.6703	63.7938	21.295	46.0023
9	Healthy	2	Pre	0	1.43434	1.42481	41.1506	60.1711	17.6911	45.9937
9	Healthy	2	Post	0	1.49794	1.49106	46.1858	61.9196	20.1337	47.2793
10	Healthy	1	Pre	0	1.29393	1.30674	40.5511	68.1994	9.89299	32.8373
10	Healthy	1	Post	0	1.15068	1.21387	37.819	68.105	8.66354	33.0745
10	Healthy	2	Pre	0	1.23443	1.25896	38.0947	67.3983	8.92053	33.0522
10	Healthy	2	Post	0	1.23267	1.26467	38.3938	68.1145	9.86366	33.1603
11	Healthy	1	Pre	1	1.41413	1.57797	42.7115	71.467	14.482	37.5175
11	Healthy	1	Post	2	1.48265	1.64466	43.5806	71.757	14.3746	37.1328
11	Healthy	2	Pre	1	1.41034	1.60026	42.9352	71.1351	15.0567	35.5684
11	Healthy	2	Post	1	1.53483	1.68061	45.0898	72.3408	16.087	39.953
12	Healthy	1	Pre	0	1.37511	1.39579	41.4025	63.2219	6.79378	35.3432
12	Healthy	1	Post	0	1.33876	1.37399	39.6185	63.8926	5.78853	34.3
12	Healthy	2	Pre	0	1.35611	1.37692	40.6478	63.8192	6.39105	34.4422
12	Healthy	2	Post	0	1.29233	1.33813	40.9351	63.1637	5.67597	34.3911
13	Knee OA	1	Pre	0	1.38573	1.29108	36.0519	72.9374	9.77493	40.724
13	Knee OA	1	Post	0	1.33279	1.27955	29.8752	73.017	8.15265	42.3711
13	Knee OA	2	Pre	0	1.38971	1.28661	29.4377	74.6298	8.93944	39.7386
13	Knee OA	2	Post	0	1.29262	1.24275	31.6365	72.3794	8.17268	42.3207
14	Healthy	1	Pre	0	1.41089	1.35229	38.3246	69.7645	10.1341	39.6699
14	Healthy	1	Post	0	1.40518	1.37516	38.8235	69.7284	10.6516	40.7534
14	Healthy	2	Pre	0	1.33092	1.30455	37.3313	68.6388	8.05166	39.9429
14	Healthy	2	Post	0	1.3794	1.36289	40.214	67.1525	9.00932	40.406
15	Healthy	1	Pre	0	1.49413	1.48395	49.1863	67.7222	13.1467	37.5385
15	Healthy	1	Post	0	1.37976	1.423	49.8729	68.2573	14.9025	37.347
15	Healthy	2	Pre	0	1.3959	1.41516	46.2458	71.4587	15.5298	36.3669
15	Healthy	2	Post	0	1.37647	1.39116	46.0161	71.1292	15.2582	38.167
16	Healthy	1	Pre	0	1.38652	1.41593	41.8136	72.3861	16.8581	45.0982
16	Healthy	1	Post	1	1.44394	1.46581	43.5361	72.316	20.5051	46.2818
16	Healthy	2	Pre	0	1.39355	1.41484	39.495	72.7908	20.1895	46.1573
16	Healthy	2	Post	0	1.38468	1.41668	40.7435	71.58	19.1574	46.8052
17	Healthy	1	Pre	1	1.27288	1.37199	38.3078	65.0275	10.9251	33.3238
17	Healthy	1	Post	1	1.19741	1.35126	39.5785	64.5456	11.345	32.4105
17	Healthy	2	Pre	0	1.23995	1.36473	38.4985	64.4308	10.7333	33.5507
17	Healthy	2	Post	1	1.17061	1.33116	37.9933	63.1256	11.3356	33.2655
18	Healthy	1	Pre	0	1.43032	1.35537	40.3561	68.4633	8.37549	38.808
18	Healthy	1	Post	0	1.49266	1.37481	42.0205	67.5342	9.54294	40.5681
18	Healthy	2	Pre	0	1.34568	1.30921	39.3003	67.513	8.52031	39.8909
18	Healthy	2	Post	0	1.39048	1.33612	41.4098	66.806	8.38852	41.3925
19	Healthy	1	Pre	0	1.67664	1.7115	40.9637	79.5386	11.0342	38.0559
19	Healthy	1	Post	0	1.48407	1.62061	39.0441	80.4678	13.6979	36.6489
19	Healthy	2	Pre	0	1.56671	1.63325	39.0067	78.4195	12.2057	36.1958
19	Healthy	2	Post	0	1.5165	1.60919	38.655	80.0902	13.462	36.7999
20	Knee OA	1	Pre	1	1.40502	1.50382	55.3196	72.6113	4.3576	36.8013
20	Knee OA	1	Post	1	1.40498	1.50886	56.0977	73.5424	3.85243	36.4328
20	Knee OA	2	Pre	1	1.3833	1.48574	54.16	72.3891	3.56916	35.7934
20	Knee OA	2	Post	1	1.4468	1.49685	53.1945	71.2463	3.49894	36.724
21	Healthy	1	Pre	0	1.58799	1.74751	47.6394	72.4053	21.097	41.4756
21	Healthy	1	Post	0	1.55374	1.7359	47.4354	73.2922	20.269	41.3752
21	Healthy	2	Pre	0	1.55695	1.72647	46.7067	72.6599	20.3436	42.2717
21	Healthy	2	Post	0	1.5709	1.72704	46.4081	72.7202	22.6051	42.8444
22	Healthy	1	Pre	0	1.39879	1.46558	45.635	58.4236	11.1362	32.5993
22	Healthy	1	Post	0	1.40013	1.47362	45.8872	59.3414	8.63975	32.4307
22	Healthy	2	Pre	0	1.39059	1.45878	44.8264	57.8318	10.4328	31.4777
22	Healthy	2	Post	0	1.38992	1.46526	45.9789	59.1157	11.0708	32.4108
23	Healthy	1	Pre	0	1.42208	1.57108	51.029	66.7379	14.5215	38.1121
23	Healthy	1	Post	0	1.38682	1.54499	50.8182	67.6067	14.2252	38.9299
23	Healthy	2	Pre	0	1.42985	1.5395	49.6522	66.7933	13.0397	39.3794
23	Healthy	2	Post	0	1.406	1.55924	50.087	67.2129	14.1526	38.7248
24	Knee OA	1	Pre	0	1.2806	1.33411	43.6875	57.9538	8.04894	40.7439
24	Knee OA	1	Post	0	1.16145	1.28071	41.7405	57.2258	7.84211	40.379
24	Knee OA	2	Pre	0	1.30036	1.34331	43.1658	58.543	8.73832	40.7675
24	Knee OA	2	Post	0	1.26564	1.32692	42.6219	56.4224	8.83546	40.9675
25	Knee OA	1	Pre	0	1.31087	1.44015	40.6232	63.8605	14.5449	30.1157
25	Knee OA	1	Post	0	1.29643	1.43619	41.1603	64.5297	13.1403	30.5467
25	Knee OA	2	Pre	0	1.3203	1.43972	40.422	62.4799	13.6812	29.4541
25	Knee OA	2	Post	0	1.35286	1.46625	42.4578	63.4391	13.2188	30.552
26	Knee OA	1	Pre	5	1.40039	1.40921	39.8444	56.303	6.93492	30.3665
26	Knee OA	1	Post	2	1.23901	1.21178	37.9018	61.7928	11.2786	36.0734
26	Knee OA	2	Pre	1	1.38507	1.38975	39.4277	55.7998	8.83402	30.1347
26	Knee OA	2	Post	1	1.40412	1.40587	40.8623	55.4671	9.79961	31.3829
27	Knee OA	1	Pre	0	1.27619	1.26874	43.4792	53.7473	15.3717	32.7254
27	Knee OA	1	Post	0	1.31188	1.29461	45.3243	51.6228	15.7568	33.4501
27	Knee OA	2	Pre	0	1.33113	1.29871	45.3955	52.8335	15.7761	32.2428
27	Knee OA	2	Post	1	1.33403	1.29322	44.7982	52.6641	15.5312	33.5698
28	Knee OA	1	Pre	2	1.15258	1.26805	41.297	57.8736	4.14567	32.9574
28	Knee OA	1	Post	2	1.10298	1.23782	41.2317	58.6468	4.00997	34.0171
28	Knee OA	2	Pre	1	1.19012	1.30474	41.0012	59.8495	6.52419	32.7914
28	Knee OA	2	Post	1	1.16105	1.26997	40.6014	59.0507	4.52964	34.28
29	Knee OA	1	Pre	2	1.36318	1.44242	45.2683	55.9549	15.5517	46.8659
29	Knee OA	1	Post	3	1.4065	1.47537	46.0731	57.2195	16.8318	50.8702
29	Knee OA	2	Pre	1	1.33357	1.40384	43.4384	55.6795	14.0449	44.6542
29	Knee OA	2	Post	2	1.26885	1.38449	43.9541	55.7993	15.9682	46.0108
30	Knee OA	1	Pre	0	1.29839	1.36465	32.0077	66.5648	19.4636	35.5857
30	Knee OA	1	Post	0	1.29144	1.35634	33.24	68.5187	21.7405	33.3338
30	Knee OA	2	Pre	0	1.29152	1.33821	33.0885	65.648	18.7164	34.1374
30	Knee OA	2	Post	0	1.22973	1.30686	33.1444	69.0875	19.3546	34.0828
31	Knee OA	1	Pre	2	1.18745	1.34419	36.9401	69.1308	6.97122	32.8626
31	Knee OA	1	Post	2	1.20205	1.39094	39.8596	70.8177	6.48582	33.6094
31	Knee OA	2	Pre	2	1.21198	1.36234	37.5766	69.4322	6.27635	34.1304
31	Knee OA	2	Post	2	1.13826	1.336	38.8551	68.967	6.05611	33.8194
32	Knee OA	1	Pre	2	1.21651	1.30015	39.7616	50.2346	7.47605	41.008
32	Knee OA	1	Post	2	1.185	1.27293	39.1306	50.1592	7.85633	42.1068
32	Knee OA	2	Pre	1	1.26459	1.31305	38.7575	49.8381	7.94469	40.4794
32	Knee OA	2	Post	1	1.28217	1.30929	38.5117	50.2793	9.45446	43.0463
33	Knee OA	1	Pre	0	1.37446	1.47401	39.1769	63.4184	27.7254	39.4511
33	Knee OA	1	Post	0	1.39525	1.49307	39.6047	62.4478	25.1354	39.3374
33	Knee OA	2	Pre	0	1.3053	1.41638	34.7488	62.3236	24.9394	36.9226
33	Knee OA	2	Post	0	1.38512	1.49686	41.045	60.2763	26.1344	40.1195
34	Knee OA	1	Pre	0	1.35373	1.34585	38.7516	67.9217	9.49443	39.279
34	Knee OA	1	Post	1	1.31273	1.32346	38.9553	68.2368	9.39893	39.0633
34	Knee OA	2	Pre	1	1.30008	1.29442	38.6004	67.9125	9.89302	38.6268
34	Knee OA	2	Post	1	1.29664	1.30228	39.464	68.2603	9.80271	39.4231
35	Knee OA	1	Pre	1	1.51393	1.47781	40.9423	80.042	14.9368	40.5436
35	Knee OA	1	Post	1	1.46627	1.45892	41.7822	80.8671	14.3121	41.9014
35	Knee OA	2	Pre	1	1.41063	1.4096	41.6115	80.7381	14.0605	40.5353
35	Knee OA	2	Post	1	1.40411	1.423	41.5238	79.9013	13.2161	40.6711
36	Knee OA	1	Pre	2	1.47363	1.48999	40.3737	55.9038	12.111	36.3829
36	Knee OA	1	Post	2	1.49618	1.53094	42.5765	55.2098	10.2063	36.9091
36	Knee OA	2	Pre	1	1.49321	1.49755	39.5557	55.0552	9.19376	34.9653
36	Knee OA	2	Post	1	1.52901	1.53367	42.8011	55.6113	9.62203	35.3233
37	Knee OA	1	Pre	2	1.33308	1.4446	39.2696	63.5742	14.5011	37.647
37	Knee OA	1	Post	3	1.25459	1.40681	38.5897	65.1742	17.4726	37.8973
37	Knee OA	2	Pre	2	1.23504	1.40032	38.5564	64.6306	17.1625	35.9107
37	Knee OA	2	Post	2	1.24758	1.42754	38.3561	64.7162	15.1668	38.2117
38	Knee OA	1	Pre	1	1.55272	1.4853	46.7909	63.5705	16.6261	38.2078
38	Knee OA	1	Post	1	1.4709	1.45102	45.7462	66.0405	12.7116	39.2414
38	Knee OA	2	Pre	0	1.45102	1.42711	45.7016	64.2497	15.1776	39.5827
38	Knee OA	2	Post	0	1.15475	1.25418	41.8745	67.0549	10.6259	36.7573
